# Refinement of the Classification of *DDX41* Variants Through Analysis of Aggregated Clinical Datasets

**DOI:** 10.1101/2025.10.07.25335301

**Authors:** Ing Soo Tiong, Sally Hunter, Yamuna Kankanige, Nikita N. Mehta, Ryan A. Chisholm, Simon Wu, Jamilla Li, Joshua Casan, Kah Lok Chan, Lucy A. Godley, Lucy C. Fox, Piers Blombery

**Author notes:** Corresponding Author: Dr Ing Soo Tiong Department of Pathology, Peter MacCallum Cancer Centre, 350 Grattan Street, Melbourne VIC 3000, Australia E.

## Abstract

Deleterious germline *DDX41* variants are the leading cause of heritable predisposition to myelodysplastic syndrome and acute myeloid leukemia (MDS/AML). Accurate classification of pathogenicity is crucial for managing patients and their families. The absence of specific guidelines, along with late-onset disease, incomplete penetrance, and founder variants, poses challenges in clinical and laboratory practice. We aggregated a synthetic cohort (ASC) of *DDX41* germline and somatic variants from 36 studies, including 1802 cases among 53795 patients, plus an additional 832 cases from non-cohort publications. We aimed to leverage the *DDX41*-ASC to develop and refine ACMG/AMP criteria on case enrichment *(PS4*), somatic associations (*PP4*), and computational prediction (*PP3/BP4*). Analysis confirmed that deleterious germline *DDX41* variants are most common in MDS/AML. A quasi-case-control study with ancestry matching revealed overestimated odds ratios for variants in underrepresented groups. Exploiting germline–somatic associations, we developed a Bayesian multinomial model that updates the odds of pathogenicity based on the presence and number of somatic patterns. Comparison of prediction tools showed that AlphaMissense outperformed REVEL in sensitivity. These results were integrated into an online tool to facilitate the consistent application of criteria. Overall, this comprehensive analysis of *DDX41*-ASC provides an evidence framework to inform the development of *DDX41*-specific curation guidelines.
