## Supplementary material for "Refinement of the Classification of *DDX41* Variants Through Analysis of Aggregated Clinical Datasets": Table S1A

### Sheet: Table S1A
Table S1A	Summary of the DDX41 aggregated synthetic cohort, including (A) 36 study cohorts (from 37 publications) of 53795 consecutive patients, and (B) 56 other studies that do not meet the case cohort criteria used in somatic analysis.
Author	Year	DOI	Country / Site	Ethnicity	Ethnicity_inclusion	Single/Multi	Study Type	Diseases	N_AML	N_MDS	N_MDS/AML	N_MPN	N_MDS/MPN	N_MN	N_Cytopenia	N_AA	N_Lymphoid	N_ALL	N_Total	Comments
Aguilera-Diaz A	2020	10.1016/j.leukres.2020.106386	Spain (Pamplona)	NFE	0	Single	Retrospective	MN	#N/A	#N/A	#N/A	#N/A	#N/A	299	0	0	0	0	299
Andrés-Zayas C	2021	10.1002/1878-0261.12921	Spain (Madrid)	NFE	1	Single	Retrospective	MN	30	32	62	22	4	88	0	0	0	0	88	88 consecutive and five nonconsecutive patients with MN diagnosis
Badar T *	2023	10.3324/haematol.2023.282867	USA (Mayo Clinic)	NFE	0	Single	Retrospective	Suspected or known MN	#N/A	#N/A	#N/A	#N/A	#N/A	#N/A	4524	#N/A	#N/A	#N/A	4524	This study overlaps with Alkhateeb (PMID: 34644397)
Bąk A	2021	10.1186/s13053-021-00200-2	Poland	NFE	1	Single	Retrospective	AML	98	0	98	0	0	98	0	0	0	0	98	5 cases excluded for benign / likely benign DDX41 variants
Bataller A	2023	10.1002/ajh.27070	USA (MDACC)	NFE	1	Single	Retrospective	MN	2200	1301	3501	0	288	3789	0	0	0	0	3789	6 cases excluded for benign / likely benign DDX41 variants
Bernard E	2022	10.1056/EVIDoa2200008	IWG-PM	Mixed	0	Multi	Retrospective	MDS; MDS/MPN; tMN	175	2517	2692	0	629	3321	0	0	0	0	3321	Original publication reported on 2957 cases of MDS. The downloaded data from cBioportal included additional cases (total 3323 patients). 87 pts had missing diagnosis information and another 5 were classified as "other"; these had been classified by Tiong et al under "MDS/MPN" to be considered as "Myeloid_other". Source: https://www.cbioportal.org/study/summary?id=mds_iwg_2022. Two MDS/AML cases e…
Choi EJ	2022	10.3324/haematol.2020.270553	Korea (Asan)	EAS	1	Single	Mixed	AML; MDS; Cytopenia	172	210	382	0	0	382	75	0	0	0	457	All patients in the study cohort were unrelated individuals, not including an index case and his or her family members.
DeZern AE	2023	10.1182/bloodadvances.2022008578	USA (NIH)	NFE	1	Multi	Prospective	MN	56	342	398	#N/A	64	509	369	#N/A	#N/A	#N/A	1298
Drazer MW	2018	10.1182/bloodadvances.2017013037	USA (Chicago)	NFE	0	Single	Retrospective	MDS; AML; MPN	#N/A	#N/A	#N/A	#N/A	#N/A	#N/A	#N/A	#N/A	#N/A	#N/A	198	DDX41 gene was assessed in 198 pts.
Duployez N	2022	10.1182/blood.2021015328	France (ALFA-FILO)	NFE	1	Multi	Prospective	AML	1688	0	1688	0	0	1688	0	0	0	0	1688	Included patients from 5 prospective trials (clinical trial cohort) of the ALFA and the FILO cooperative study groups. An additional 105 patients from the real-life 'cohort' were not considered by Tiong et al as a case-control cohort as it lacks the denominator. The germline origin of DDX41 variants was confirmed by Sanger sequencing of cultured fibroblasts in 24 patients and on remission samples…
Feurstein S	2022	10.1182/blood.2022015790	CIBMTR	NFE	1	Multi	Retrospective	MDS; MDS/MPN	0	364	364	0	40	404	0	0	0	0	404
Goyal T	2021	10.1093/ajcp/aqab027	USA (Cleveland)	NFE	0	Single	Retrospective	HM; Myeloid; Lymphoid	#N/A	#N/A	#N/A	#N/A	#N/A	#N/A	#N/A	#N/A	#N/A	#N/A	1371
Huo L	2023	10.1111/bjh.18848	China (Suzhou)	EAS	1	Single	Retrospective	ALL	0	0	0	0	0	0	0	0	0	329	329	263 B-ALL + 66 T-ALL
Iacobucci I	2019	10.1038/s41588-019-0375-1	Germany (MLL); COG; Australia (ALLG, SA, Alfred Hospital); JPLSG; USA (St Jude, University of California); AIEOP	Mixed (150 NFE + 9 EAS)	0	Multi	Retrospective	AML	159	0	159	0	0	159	0	0	0	0	159	Acute erythroid leukemia samples, based on tissue bank availabilities
Kim B	2020	10.1038/s41598-020-71386-z	Korea (Samsung)	EAS	1	Single	Retrospective	AML	180	0	180	0	0	180	0	0	0	0	180	A total of 139 patients was evaluated by whole exome sequencing (WES) and 41 patients were by gene panel sequencing.
Kim B	2019	10.1371/journal.pone.0212228	Korea (Yonsei)	EAS	1	Single	Retrospective	AML; MDS; MPN	95	3	98	31	0	129	0	0	0	0	129
Kovilakam SC	2023	10.1182/blood.2023020209	UK	NFE	1	#N/A	Population	AML	153	0	153	0	0	153	0	0	0	0	153	WGS of 153 AML from UK's 100,000 Genomes Project were included. Meanwhile, the data from the UKB participants were not included by Tiong et al as they are part of the population controls (gnomAD v4.1)
Li P	2022	10.1182/blood.2021015135	USA (see comments)	NFE	1	Multi	Retrospective	AML; MDS; MPN; MDS/MPN; Cytopenia; Lymphoid; Healthy	3582	2161	5743	1029	#N/A	6772	#N/A	#N/A	#N/A	#N/A	9820	24 patients with AML with DDX41 causative variants have been documented in a previous study (PMID: 34671111). Multiple sites: University of Utah, ARUP Laboratories, Oregon Health and Science University, University of Kansas Medical Center, Emory University, Stanford University, and University of California San Diego. One case was excluded for benign / likely benign DDX41 variant
Li ST	2020	10.1038/s41375-019-0701-8	USA (Cleveland); Spain (Josep Carreras); Public datasets	NFE	1	Single	Retrospective	MN	328	190	518	82	83	683	0	0	0	0	690	Germline WES study. Somatic mutation data were available for 563 patients.
Maierhofer A	2023	10.1182/bloodadvances.2023011389	Germany (MLL)	NFE	1	Multi	Retrospective	AML; MDS; MPN	2154	2864	5014	713	0	5727	0	0	0	0	5727	10 cases excluded for benign / likely benign DDX41 variants
Makishima H	2023	10.1182/blood.2022018221	Japan; USA; UK; Italy; Thailand; Netherlands; Germany	Mixed (4546 NFE + 4534 EAS)	1	Multi	Retrospective	MDS; AML; MDS/MPN; MPN	2840	4347	7187	1229	666	9082	0	0	0	0	9082
Molteni E	2023	10.1182/blood.2022019304	Italy (Pavia)	NFE	1	Single	Retrospective	AML; MDS; MDS/MPN; Cytopenia; AA	11	148	159	0	14	173	188	41	0	0	402	Purified CD3+ T-lymphocytes and buccal cells were used as a germ line control tissue.
Murdock HM	2022	10.1182/blood.2021014520	USA (see comments)	NFE	1	Multi	Retrospective	AML	295	0	295	0	0	295	0	0	0	0	295	Multiple sites: Dana-Farber Cancer Institute, Johns Hopkins University, Memorial Sloan Kettering Cancer Center, The Ohio State University, Roswell Park Comprehensive Cancer Center, and the University of Pennsylvania
Nannya Y	2023	10.1182/bloodadvances.2022009564	Japan (Kyoto; University of Tokyo; Nagasaki; JALSG; etc); Sweden	Mixed (163 NFE + 286 EAS)	1	Multi	Mixed	MDS; MDS/MPN; AML	35	383	418	0	29	447	0	0	0	0	447	There exist samples that overlap with 2 previous reports (PMID 26959885 and PMID 32747829)
Polprasert C	2015	10.1016/j.ccell.2015.03.017	USA (Chicago, Cleveland); Germany (Muenster)	NFE	1	Multi	Retrospective	MDS; AML; MDS/MPN; MPN	451	372	823	50	161	1034	#N/A	#N/A	#N/A	#N/A	1034	Mixture of familial cases, cohort of patients with myeloid neoplasms, and TCGA database
Polprasert C	2020	10.1007/s12185-019-02770-3	Thailand	EAS	1	Single	Retrospective	AML; MDS; MPN; MDS/MPN	15	75	90	8	11	109	0	0	0	0	109
Qu S	2021	10.1111/bjh.16668	China (Tianjin)	EAS	1	Single	Retrospective	AML; MDS; MPN; MDS/MPN	174	934	1108	335	86	1529	0	0	0	0	1529	The oral epithelial cells were taken as control samples to verify the mutations from possible germline sources (variant allele fraction >40%), and the specific sites were verified by Sanger sequencing.
Sébert M	2019	10.1182/blood.2019000909	France (Saint Louis Hospital)	NFE	1	Single	Retrospective	AML; MDS	#N/A	#N/A	1384	#N/A	#N/A	1384	#N/A	#N/A	#N/A	#N/A	1384	One case excluded for incorrect HGVSc information
Sébert M	2024	10.1038/s41375-024-02180-3	France	NFE	1	Multi	Prospective	MDS; AML; MDS/MPN	60	211	271	0	15	286	0	0	0	0	286	DDX41 variants with allelic frequency ≥40% were reviewed and classified as germline and causal if they were pathogenic / likely-pathogenic according to ACMG/GAMP guidelines.
Singhal D	2021	10.1038/s41375-021-01246-w	Australia (SA); USA (Chicago)	NFE	0	Multi	Retrospective	MN; t-MN; Lymphoid	#N/A	#N/A	#N/A	#N/A	#N/A	160	0	0	42	0	202	202 pts with either lymphoid and myeloid neoplasm plus another solid cancer (regardless of order of acquisition).
Tierens A	2023	10.3389/fonc.2023.1153082	Canada (Toronto)	NFE	0	Single	Retrospective	MN	#N/A	#N/A	#N/A	#N/A	#N/A	1930	0	0	0	0	1930
Tiong IS	2023	10.1002/jha2.767	Australia	NFE	1	Multi	Prospective	AML; MDS; MDS/MPN	5	52	57	0	9	66	0	0	0	0	66	ALLG MDS4 study; Total N=160 participants but only 66 had sample availability
Wartiovaara-Kautto U	2018	10.1038/s41375-018-0049-5	Finland (Helsinki)	FIN	0	Single	Retrospective	AML	67	0	67	0	0	67	0	0	0	0	67	Exome data (tumor [bone marrow] and germline [skin]) were available from 68/80 (85%) patients. One case excluded for benign / likely benign DDX41 variant
Yang F	2022	10.1182/blood.2021011354	USA (Beat AML 1.0 consortium)	NFE	1	Multi	Prospective	AML	391	0	391	0	0	391	0	0	0	0	391	Germline control from skin biopsies
Yasuda T	2020	10.1111/cas.14552	Japan (Nagoya)	EAS	1	Multi	Prospective	HM; Myeloid; Lymphoid	30	0	30	0	0	30	0	0	49	17	96	Included adult patients with AML (n = 25), pediatric patients with AML or ALL (n = 25), adult patients with multiple myeloma (n = 25), and adult patients with DLBCL (n = 25)
Zhang Y	2021	10.1002/jha2.256	China (Beijing)	EAS	1	Single	Retrospective	AML; MDS; ALL; AA	720	91	811	41	16	868	0	94	0	791	1753	The fingernail specimens or blood samples in complete remission (CR) of acute leukemia were taken as a control to verify the possible germline origin.
Alkhateeb HB *	2022	10.1182/bloodadvances.2021005738	USA (Mayo Clinic)	NFE	0	Single	Retrospective	Suspected or known MN	#N/A	#N/A	#N/A	#N/A	#N/A	#N/A	4524	#N/A	#N/A	#N/A	#N/A	This study overlaps with Badar (PMID: 37199125)
* Subsets of DDX41 variants were reported separately in two studies
Abbreviations:
AA	Aplastic anemia
AEOIP	Associazione Italiana Ematologia Oncologia Pediatrica
ALFA	Acute Leukemia French Association
ALL	Acute lymphoblastic leukemia
ALLG	Australasian Leukaemia & Lymphoma Group
AML	Acute myeloid leukemia
CIBMTR	Center for International Blood and Marrow Transplant Research
COG	Children Oncology Group
DFCI	Dana-Farber Cancer Institute
DOI	Digital Object Identifier
EAS	East Asian
FILO	French Innovative Leukemia Organization
FIN	Finnish
HM	Hematological malignancy
IWG-PM	International Working Group for Prognosis in MDS
JPLSG	Japanese Pediatric Leukemia/Lymphoma Study Group
MDACC	MD Anderson Cancer Center
MDS	Myelodysplastic syndrome
MLL	Munich Leukemia Laboratory
MN	Myeloid neoplasm
MPN	Myeloproliferative neoplasm
MSKCC	Memorial Sloan Kettering Cancer Center
N	Case denominator
NFE	Non-Finnish European
NIH	National Institutes of Health
SA	South Australia
t-MN	Therapy-related myeloid neoplasm
UK	United Kingdom
USA	United States of America
#N/A	Missing data / Not applicable
