## Supplementary material for "Refinement of the Classification of *DDX41* Variants Through Analysis of Aggregated Clinical Datasets": Table S1B

### Sheet: Table S1B
Table S1B	Summary of the DDX41 aggregated synthetic cohort, including (A) 36 study cohorts (from 37 publications) of 53795 consecutive patients, and (B) 56 other studies that do not meet the case cohort criteria used in somatic analysis.
Author	Year	DOI	Country / Site	Reasons not included as a study cohort
Abou Dalle I	2020	10.1002/ajh.25610	USA (MDACC)	Case report
Banaszak LG	2024	10.1200/PO.23.0051	USA (Wisconsin)	Insufficient gene coverage
Bannon SA	2021	10.3389/fonc.2020.582213	USA (MDACC)	High risk of duplication with Bataller (PMID: 37665752); disease-specific denominators were not available
Baranwal A	2022	10.1038/s41409-022-01776-6	USA (Mayo Clinic)	No denominator; potential duplication; no gene-level information
Berger G	2017	10.1038/leu.2016.310	Netherlands	Case report
Bruehl FK	2024	10.1097/PAI.0000000000001215	USA (Mayo; Cleveland; Minnesota)	No denominator
Calvete O	2023	10.1111/bjh.18676	Spain (Barcelona)	Selection bias
Cardoso SR	2016	10.1038/leu.2016.124	UK	Selection bias
Chin HL	2023	10.3389/fonc.2023.1182639	Singapore	Case report
Christiansen M	2020	10.3389/fimmu.2019.03022	Denmark	Non-hematological
Clay-Gilmour A	2024	10.20517/jtgg.2023.31	CIBMTR	Insufficient gene coverage
DiNardo CD	2016	10.1016/j.clml.2016.04.001	USA (MDACC)	Selection bias
Diness BR	2018	10.1002/gcc.22680	Denmark	Case report
Ding L	2012	10.1038/nature10738	USA (Washington University)	No denominator
Fazio F	2021	10.1080/10428194.2021.1910689	Italy (Rome)	Case report
Fenwarth L	2021	10.1097/HS9.0000000000000552	France (Lille)	Case report
Gibson CJ	2022	10.1200/JCO.21.02286	USA (DFCI; Johns Hopkins; Harvard; Massachusetts; Brigham); China (Shanghai)	Case report
Guidugli L	2017	10.1038/leu.2017.28	USA (Chicago)	Selection bias; likely duplication
Guijarro F	2023	10.1182/bloodadvances.2023009742	Spain	Selection bias; small number
Hirsch P	2022	10.1111/bjh.18433	France (Hôpital Saint Antoine)	Case report
Homan CC	2023	10.1182/bloodadvances.2023010045	Australia (SA); USA (Chicago; NIH); RUNX1 database	Selection bias; unknown denominator; duplication with Lewinsohn (PMID: 26712909)
Jahn E	2023	10.1038/s41375-023-01999-6	Germany; France; Italy; USA; Belgium	Lack of patient-level gene information
Jelloul FZ	2023	10.1002/ajh.26952	USA (MDACC)	No denominator; potential duplication
Jeong D	2019	10.1016/j.leukres.2019.106210	Korea (Seoul)	Small number
Kambara Y	2024	10.1038/s41375-024-02152-7	Japan (Komagome Hospital)	Selection bias
Kim JA	2022	10.1038/s41375-022-01753-4	USA (Wisconsin)	Case report
Kobayashi S	2017	10.1038/leu.2017.44	Japan (Tokorozawa; Juntendo University)	Case report
Kusne Y	2024	10.1016/j.leukres.2023.107432	USA (Mayo Clinic)	Case report
Kusne Y	2024	10.1016/j.leukres.2024.107561	USA (Mayo Clinic)	Case series
Largeaud L	2021	10.1038/s41375-020-01031-1	France	High risk of duplication with Duployez (PMID: 35443031)
Lee NY	2024	10.1016/j.gim.2024.101124	Singapore	Non-hematological
Lewinsohn M	2016	10.1182/blood-2015-10-676098	USA (Chicago); Australia (SA)	Selection bias
Li R	2016	10.3324/haematol.2015.139790	USA (John Hopkins)	Case report
Liu L	2024	10.1186/s12887-024-04954-1	China (Kunming)	Case report
Maddali M	2022	10.1007/s00277-022-04920-w	India (Tamil Nadu)	Case series
Martin ES	2021	10.1002/ajh.26321	USA (Mayo Clinic)	Selection bias
Mitchell OD	2023	10.1001/jamanetworkopen.2023.27351	USA (Chicago)	Non-hematological
Nanaa A	2024	10.1111/bjh.19105	USA (Mayo Clinic)	Overlaps with Badar (PMID: 37199125)
Nishiyama T	2018	10.1016/j.cancergen.2018.02.006	Japan (Nagoya)	Small number
Nyquist OE	2024	10.1111/bjh.19226	Norway; Sweden	No denominator
Perani A	2023	10.3389/fonc.2023.1120829	France (Limoges)	No denominator
Quesada AE	2019	10.1002/ajh.25486	USA (MDACC)	High risk of duplication with Bataller (PMID: 37665752)
Rio-Machin A	2020	10.1038/s41467-020-14829-5	UK; Canada; Hungary; France; Ireland; Australia; Norway; Netherlands; Spain; USA (Harvard); Argentina; Germany; Qatar	Selection bias; partly published by Cardoso (PMID: 27133828)
Rolles B	2023	10.1038/s41408-023-00846-2	Germany	Case report
Ronchini C	2024	10.1002/cnr2.2141	Italy (Milan)	Familial
Sahajpal NS	2020	10.1371/journal.pone.0240976	USA (Augusta University)	Pathology validation
Saygin C	2023	10.1182/bloodadvances.2022008172	USA (Chicago); Australia (SA)	Selection bias
Shin WY	2022	10.1186/s12920-022-01191-2	Korea (Soonchunhyang)	Case report
Thompson ML	2018	10.1038/gim.2018.53	USA (Alabama)	Non-hematological
Uchimura A	2024	10.1016/j.heliyon.2024.e24801	Japan (Juntendo University)	Case report
Vairo FPE	2019	10.1080/10428194.2018.1522443	USA (Mayo Clinic)	Case report
Wagner JN	2023	10.3390/biomedicines12010064	Germany (Hamburg)	Case report
Wang X	2024	10.1080/16078454.2024.2338509	China (Tianjin)	Missing individual level data
Wells C	2025	10.1111/bjh.70086	Australia (PMCC)	No denominator
Yun J	2023	10.1186/s40246-023-00458-8	Korea	Selection bias; small number
Zhao F	2022	10.5858/arpa.2021-0124-OA	USA (Cleveland)	High risk of duplication with Goyal (PMID: 33929502)
Abbreviations:
CIBMTR	Center for International Blood and Marrow Transplant Research
DFCI	Dana-Farber Cancer Institute
DOI	Digital Object Identifier
MDACC	MD Anderson Cancer Center
SA	South Australia
UK	United Kingdom
USA	United States of America
