## Supplementary material for "Refinement of the Classification of *DDX41* Variants Through Analysis of Aggregated Clinical Datasets": Table S2

### Sheet: Table S2
Table S2	Quasi-case-control study of the association between various germline DDX41 variants and myelodysplastic syndrome/acute myeloid leukemia (MDS/AML) compared to population controls, according to overall cases and within non-Finnish European (NFE) and East Asian (EAS) genetic ancestry groups. Variants with at least 10 total cases, 3 occurrences within the EAS ancestry group, and/or 5 NFE-only instanc…
		Cases (all) vs gnomAD (all)							Cases (NFE) vs gnomAD (NFE)							Cases (EAS) vs gnomAD (EAS) + KOVA/ToMMo
HGVSc	Variant	cases_with	cases_without	controls_with	controls_without	odds_ratio	lb_95ci	ub_95ci_all	cases_with	cases_without	controls_with	controls_without	odds_ratio	lb_95ci	ub_95ci	cases_with	cases_without	controls_with	controls_without	gnomAD4_ac	gnomAD4_an	kova_tommo_ac	kova_tommo_an	odds_ratio	lb_95ci	ub_95ci
c.3G>A	c.3G>A	190	33951	280	806054	16.11	13.4	19.38	155	24514	265	589548	14.07	11.53	17.16	0	6554	0	76731	0	44858	0	108604	11.71	0.23	590.07
c.415_418dup	D140fs	160	33981	324	806622	11.72	9.7	14.17	141	24528	317	589678	10.69	8.77	13.05	0	6554	0	76749	0	44894	0	108604	11.71	0.23	590.21
c.1496dup	A500fs	103	34038	14	807051	174.44	99.8	304.9	4	24665	0	590008	215.28	11.59	3998.92	99	6455	120	81892	14	44872	106	119152	10.47	8.01	13.67
c.121C>T	Q41*	43	34098	42	803637	24.13	15.77	36.92	37	24632	41	588717	21.57	13.83	33.65	1	6553	0	76607	0	44610	0	108604	35.07	1.43	860.98
c.992_994del	K331del	32	34109	15	806847	50.46	27.33	93.19	27	24642	13	589998	49.73	25.66	96.38	0	6554	0	76747	0	44890	0	108604	11.71	0.23	590.19
c.776A>G	Y259C	29	34112	20	806004	34.26	19.38	60.57	3	24666	4	589283	17.92	4.01	80.06	23	6531	30	81947	14	44824	16	119130	9.62	5.58	16.57
c.653G>A	G218D	29	34112	29	806189	23.63	14.12	39.55	19	24650	27	589391	16.83	9.35	30.26	0	6554	0	76726	0	44848	0	108604	11.71	0.23	590.03
c.1088_1090del	S363del	24	34117	8	806594	70.93	31.86	157.89	4	24665	3	589989	31.89	7.14	142.51	19	6535	3	76745	0	44892	3	108604	74.38	22	251.41
c.465G>A	M155I	20	34121	641	806400	0.74	0.47	1.15	17	24652	580	589444	0.7	0.43	1.14	0	6554	0	76754	0	44904	0	108604	11.71	0.23	590.25
c.517G>A	G173R	16	34125	40	806973	9.46	5.3	16.89	11	24658	39	589984	6.75	3.46	13.18	0	6554	0	76746	0	44888	0	108604	11.71	0.23	590.19
c.931C>T	R311*	15	34126	7	804924	50.54	20.61	123.97	11	24658	5	588982	52.55	18.26	151.26	2	6552	0	76703	0	44802	0	108604	58.53	2.81	1219.34
c.1187T>C	I396T	14	34127	51	806936	6.49	3.59	11.73	10	24659	48	589963	4.98	2.52	9.85	0	6554	0	76744	0	44884	0	108604	11.71	0.23	590.17
c.571G>A	A191T	13	34128	2	806978	153.7	34.68	681.13	11	24658	2	589956	131.59	29.17	593.72	0	6554	0	76742	0	44880	0	108604	11.71	0.23	590.15
c.19G>T	E7*	13	34128	2	806586	153.62	34.66	680.79	0	24669	0	589970	23.91	0.47	1205.35	13	6541	8	81752	2	44876	6	118644	20.31	8.41	49.02
c.773C>T	P258L	12	34129	6	805997	47.23	17.73	125.86	3	24666	4	589314	17.92	4.01	80.07	2	6552	1	76724	1	44846	0	108604	23.42	2.12	258.33
c.649T>C	S217P	12	34129	20	806278	14.17	6.93	29	10	24659	20	589391	11.95	5.59	25.53	0	6554	0	76720	0	44836	0	108604	11.71	0.23	589.99
c.1105C>G	R369G	12	34129	7	807064	40.54	15.96	102.97	12	24657	7	590011	41.02	16.15	104.2	0	6554	0	76741	0	44878	0	108604	11.71	0.23	590.15
c.946_947del	M316fs	11	34130	80	806674	3.25	1.73	6.1	8	24661	78	589925	2.45	1.19	5.08	0	6554	0	76744	0	44884	0	108604	11.71	0.23	590.17
c.1015C>T	R339C	11	34130	15	806928	17.34	7.96	37.75	7	24662	8	590000	20.93	7.59	57.73	0	6554	1	76743	0	44884	1	108604	3.9	0.16	95.82
c.1018T>A	Y340N	11	34130	1	806935	260.07	33.57	2014.53	8	24661	1	589997	191.39	23.94	1530.38	0	6554	0	76741	0	44878	0	108604	11.71	0.23	590.15
c.1334_1336del	V445del	11	34130	3	807003	86.7	24.19	310.79	9	24660	3	590002	71.78	19.43	265.15	0	6554	0	76746	0	44888	0	108604	11.71	0.23	590.19
c.268C>T	Q90*	11	34130	7	807094	37.16	14.4	95.87	9	24660	5	590017	43.07	14.43	128.52	0	6554	0	76746	0	44888	0	108604	11.71	0.23	590.19
c.847del	L283fs	10	34131	0	806478	496.2	29.07	8468.32	9	24660	0	589970	454.55	26.45	7810.34	0	6554	0	76743	0	44882	0	108604	11.71	0.23	590.16
c.435-2_435-1delinsCA	c.435-2_435-1delinsCA	10	34131	23	807046	10.28	4.89	21.6	9	24660	23	589992	9.36	4.33	20.23	0	6554	0	76745	0	44886	0	108604	11.71	0.23	590.18
c.455T>G	V152G	10	34131	3	807021	78.82	21.69	286.4	0	24669	0	590020	23.92	0.47	1205.45	10	6544	5	80134	3	44892	2	115386	24.49	8.37	71.67
c.1436G>A	R479Q	9	34132	82	806982	2.59	1.3	5.17	6	24663	40	589978	3.59	1.52	8.46	0	6554	1	76739	1	44876	0	108604	3.9	0.16	95.81
c.766G>A	E256K	8	34133	9	806150	20.99	8.1	54.42	0	24669	3	589418	3.41	0.18	66.08	5	6549	12	76718	2	44856	10	108604	4.88	1.72	13.86
c.55G>T	G19*	8	34133	6	806261	31.49	10.93	90.78	5	24664	4	589914	29.9	8.03	111.35	0	6554	0	76739	0	44874	0	108604	11.71	0.23	590.13
c.622C>G	Q208E	7	34134	1	807015	165.5	20.36	1345.22	6	24663	1	590018	143.54	17.28	1192.36	0	6554	0	76741	0	44878	0	108604	11.71	0.23	590.15
c.560A>G	K187R	7	34134	44	806999	3.76	1.69	8.35	0	24669	7	589993	1.59	0.09	27.92	6	6548	60	81917	22	44872	38	119082	1.25	0.54	2.9
c.591G>A	K197=	7	34134	300	806650	0.55	0.26	1.17	7	24662	157	589860	1.07	0.5	2.27	0	6554	0	76751	0	44898	0	108604	11.71	0.23	590.22
c.155dup	R53fs	6	34135	17	806863	8.34	3.29	21.16	6	24663	17	590002	8.44	3.33	21.42	0	6554	0	76746	0	44888	0	108604	11.71	0.23	590.19
c.138+1G>C	c.138+1G>C	6	34135	14	797794	10.02	3.85	26.07	6	24663	13	585796	10.96	4.17	28.84	0	6554	0	76198	0	43792	0	108604	11.63	0.23	585.97
c.62_63del	S21fs	5	34136	1	806230	118.09	13.8	1010.86	1	24668	0	589908	71.74	2.92	1761.19	4	6550	1	76740	1	44878	0	108604	46.86	5.24	419.37
c.804del	E268fs	5	34136	2	805630	59	11.45	304.13	5	24664	1	589315	119.47	13.96	1022.66	0	6554	0	76701	0	44798	0	108604	11.7	0.23	589.84
c.416A>G	D139G	3	34138	18	806992	3.94	1.16	13.38	0	24669	0	590017	23.92	0.47	1205.45	3	6551	54	81990	17	44898	37	119190	0.7	0.22	2.22
c.548T>C	F183S	3	34138	0	807052	165.48	8.55	3203.93	0	24669	0	590009	23.92	0.47	1205.43	3	6551	0	76743	0	44882	0	108604	82	4.23	1587.69
c.1077_1078dup	T360fs	3	34138	0	806778	165.43	8.54	3202.85	0	24669	0	589998	23.92	0.47	1205.41	3	6551	0	76746	0	44888	0	108604	82	4.23	1587.75
Abbreviations:
ac	Allele count
an	Allele number
lb_95ci	Lower bound of 95% confidence interval
ub_95ci	Upper bound of 95% confidence interval
EAS	East Asian
NFE	Non-Finnish European
gnomAD	Genome Aggregation Database
KOVA	Korean Variant Archive
ToMMo	Tohoku Medical Megabank Organisation
