## Supplementary material for "Refinement of the Classification of *DDX41* Variants Through Analysis of Aggregated Clinical Datasets": Table S3

### Sheet: Table S3
Table S3	Contingency table showing the associations between the presence of germline variants (including pathogenic [P], likely pathogenic [LP], and variants of uncertain significance [VUS]) and different types of somatic DDX41 variants. Odds ratios and 95% confidence intervals are calculated. Posterior probability, based on Meierhofer et al. (2023), is provided for the different observed somatic events.
Somatic DDX41 variant	Germline P/LP/VUS DDX41 variant						Total	Odds Ratio (95% CI)	Pr(𝑋𝑔 | 𝑀𝑔 ∩ 𝑀𝑠 ∩ C) *
	No	Row %	Column %	Yes	Row %	Column %
No	32583	98.4	99.4263	540	1.63029	39.4161	33123	ref	-
Any somatic	188	18.5	0.573678	830	81.5324	60.5839	1018	266 (221-317)	0.996622
Any single	141	15	0.430258	802	85.0477	58.5401	943	342 (281-424)	0.997378
- Single recurrent somatic	75	10	0.228861	675	90	49.2701	750	544 (425-717)	0.998343
- R525H	68	11.3	0.207501	534	88.7043	38.9781	602	475 (362-630)	0.998101
- G530D, P321L, T227M, E345D, G530S, D344E	7	4.7	0.0213603	141	95.2703	10.292	148	1202 (561-2915)	0.999259
- Single other	66	34.2	0.201398	127	65.8031	9.27007	193	116 (84-160)	0.992248
Multiple	47	62.7	0.143419	28	37.3333	2.0438	75	36 (21-59)	0.974963
- Two somatics	46	63	0.140368	27	36.9863	1.9708	73	-	-
- Three somatics	1	50	0.00305148	1	50	0.0729927	2	-	-
Total	32771			1370			34141	-	-
* As per Maierhofer et al (2023): probability of having a deleterious germline DDX41 variant, given having a diagnosis of MDS/AML, any germline DDX41 variant, and any somatic DDX41 variant
Mg is the event of having any germ line variant in DDX41
Xg is the event of having a loss-of-function (deleterious) germline variant in DDX41
Ms is the event of having any somatic variant in DDX41
C is the event of having MDS/AML
Pr(Xg | Mg) = 0.1
