## Supplementary material for "Refinement of the Classification of *DDX41* Variants Through Analysis of Aggregated Clinical Datasets": Table S4

### Sheet: Table S4
Table S4	Odds of Pathogenicity (OddsPath) based on somatic hits for 239 germline DDX41 variants. N_total indicates the number of times the germline variant under evaluation is observed. The case numbers of somatic DDX41 events (single recurrent missense, single non-recurrent, and multiple) are provided according to cohort sources. The evidence strengths based on the modified Maierhofer method and OddsPath…
					Aggregated Synthetic Cohort				Cohort Studies				Non-Cohort Studies
HGVSc	Variant	PP4(original)	PP4(OddsPath)	OddsPath	N_total	Recurrent	Other	Multi	N_total	Recurrent	Other	Multi	N_total	Recurrent	Other	Multi
c.3G>A	c.3G>A	Strong	VeryStrong	Inf	295	137	30	3	200	121	23	1	0	0	0	0
c.415_418dup	p.D140fs	Strong	VeryStrong	1.79773e+242	235	108	19	4	172	91	14	2	0	0	0	0
c.1496dup	p.A500fs	Strong	VeryStrong	2.64826e+153	110	62	13	0	105	60	11	0	0	0	0	0
c.776A>G	p.Y259C	Strong	VeryStrong	1.33111e+67	39	26	4	2	34	25	3	2	0	0	0	0
c.121C>T	p.Q41*	Strong	VeryStrong	4.91474e+61	51	22	9	3	43	21	7	3	0	0	0	0
c.517G>A	p.G173R	Strong	VeryStrong	3.20449e+52	40	21	2	6	21	14	1	1	0	0	0	0
c.992_994del	p.K331del	Strong	VeryStrong	5.0373e+51	45	24	1	2	35	20	1	1	0	0	0	0
c.946_947del	p.M316fs	Strong	VeryStrong	2.6071e+47	30	20	2	0	14	8	0	0	0	0	0	0
c.1088_1090del	p.S363del	Strong	VeryStrong	5.11782e+39	28	17	2	0	24	17	1	0	0	0	0	0
c.653G>A	p.G218D	Strong	VeryStrong	1.55356e+35	37	17	2	0	31	13	2	0	0	0	0	0
c.931C>T	p.R311*	Strong	VeryStrong	5.11065e+29	19	12	2	0	16	11	1	0	0	0	0	0
c.1187T>C	p.I396T	Strong	VeryStrong	1.59484e+27	15	7	6	1	14	7	5	1	0	0	0	0
c.649T>C	p.S217P	Strong	VeryStrong	2.50809e+25	19	9	4	0	13	4	4	0	0	0	0	0
c.455T>G	p.V152G	Strong	VeryStrong	1.02207e+25	12	8	3	1	12	8	3	1	0	0	0	0
c.435-2_435-1delinsCA	c.435-2_435-1delinsCA	Strong	VeryStrong	2.5519e+23	17	11	0	0	10	8	0	0	0	0	0	0
c.1105C>T	p.R369*	Strong	VeryStrong	1.01239e+23	15	9	2	0	11	9	0	0	0	0	0	0
c.571G>A	p.A191T	Strong	VeryStrong	3.21605e+22	14	9	1	1	13	8	1	1	0	0	0	0
c.1334_1336del	p.V445del	Strong	VeryStrong	6.37391e+20	15	9	1	0	13	7	1	0	0	0	0	0
c.1015C>T	p.R339C	Strong	VeryStrong	1.2529e+20	16	7	3	1	12	6	1	1	0	0	0	0
c.1018T>A	p.Y340N	Strong	VeryStrong	2.52758e+18	14	8	1	0	11	8	0	0	0	0	0	0
c.1105C>G	p.R369G	Strong	VeryStrong	6.14868e+16	16	4	6	0	12	4	4	0	0	0	0	0
c.475C>T	p.R159*	Strong	VeryStrong	1.54987e+16	18	6	3	1	12	6	1	1	0	0	0	0
c.155dup	p.R53fs	Strong	VeryStrong	6.37081e+14	10	6	0	2	6	5	0	0	0	0	0	0
c.847del	p.L283fs	Strong	VeryStrong	3.09975e+14	17	6	2	1	10	6	0	1	0	0	0	0
c.55G>T	p.G19*	Strong	VeryStrong	7.95283e+13	10	5	2	0	8	4	2	0	0	0	0	0
c.364G>T	p.E122*	Strong	VeryStrong	1.60508e+13	7	5	1	0	7	5	1	0	0	0	0	0
c.138+1G>C	c.138+1G>C	Strong	VeryStrong	1.24043e+13	14	5	2	1	6	3	0	1	0	0	0	0
c.19G>T	p.E7*	Strong	VeryStrong	1.24043e+12	14	5	1	2	13	5	1	2	0	0	0	0
c.268C>T	p.Q90*	Strong	VeryStrong	7.94942e+11	11	6	0	0	11	6	0	0	0	0	0	0
c.766G>A	p.E256K	Strong	VeryStrong	5.00915e+11	9	4	1	2	8	4	1	1	0	0	0	0
c.1547A>G	p.Y516C	Strong	VeryStrong	4.96385e+11	11	4	2	1	5	2	2	0	0	0	0	0
c.968G>A	p.R323H	Strong	VeryStrong	2.02195e+11	5	4	1	0	5	4	1	0	0	0	0	0
c.1141A>T	p.K381*	Strong	VeryStrong	3.18113e+10	8	5	0	0	5	2	0	0	0	0	0	0
c.804del	p.E268fs	Strong	VeryStrong	1.26202e+10	6	3	2	0	5	3	1	0	0	0	0	0
c.305_306del	p.K102fs	Strong	VeryStrong	9.66486e+09	15	3	4	0	10	3	3	0	0	0	0	0
c.298+2_298+4del	c.298+2_298+4del	Strong	VeryStrong	4.0439e+09	4	4	0	0	4	4	0	0	0	0	0	0
c.1586_1587del	p.T529fs	Strong	VeryStrong	3.86926e+08	11	1	4	2	7	1	3	1	0	0	0	0
c.1016G>A	p.R339H	Strong	VeryStrong	4.91655e+07	8	1	4	0	7	1	3	0	0	0	0	0
c.1077_1078dup	p.T360fs	Strong	VeryStrong	1.60362e+07	3	3	0	0	3	3	0	0	0	0	0	0
c.1108C>T	p.Q370*	Strong	VeryStrong	1.60362e+07	3	3	0	0	3	3	0	0	0	0	0	0
c.1302+3G>T	c.1302+3G>T	Strong	VeryStrong	1.60362e+07	3	3	0	0	3	3	0	0	0	0	0	0
c.1621+5G>A	c.1621+5G>A	Strong	VeryStrong	1.60362e+07	3	3	0	0	2	2	0	0	0	0	0	0
c.548T>C	p.F183S	Strong	VeryStrong	1.60362e+07	3	3	0	0	3	3	0	0	0	0	0	0
c.1212_1226delinsAG	p.S405fs	Strong	VeryStrong	1.60362e+07	3	3	0	0	0	0	0	0	0	0	0	0
c.1033G>A	p.E345K	Strong	VeryStrong	1.57541e+07	6	2	2	0	3	1	1	0	0	0	0	0
c.1A>C	c.1A>C	Strong	VeryStrong	1.25007e+07	9	4	0	0	4	3	0	0	0	0	0	0
c.935+4A>T	c.935+4A>T	Strong	VeryStrong	5.04809e+06	4	3	0	0	4	3	0	0	0	0	0	0
c.1031A>G	p.D344G	Strong	VeryStrong	3.17958e+06	3	2	1	0	1	1	0	0	0	0	0	0
c.983T>G	p.L328R	Strong	VeryStrong	3.17958e+06	3	2	1	0	2	2	0	0	0	0	0	0
c.1585dup	p.T529fs	Strong	VeryStrong	1.58911e+06	5	3	0	0	5	3	0	0	0	0	0	0
c.62_63del	p.S21fs	Strong	VeryStrong	1.58911e+06	5	3	0	0	5	3	0	0	0	0	0	0
c.959C>T	p.T320I	Strong	VeryStrong	1.58911e+06	5	3	0	0	3	2	0	0	0	0	0	0
c.1098+1G>A	c.1098+1G>A	Strong	VeryStrong	1.00092e+06	4	2	1	0	3	2	1	0	0	0	0	0
c.479A>C	p.H160P	Strong	VeryStrong	1.00092e+06	4	2	1	0	4	2	1	0	0	0	0	0
c.434+1G>A	c.434+1G>A	Strong	VeryStrong	500243	6	3	0	0	4	1	0	0	0	0	0	0
c.1030G>T	p.D344Y	Strong	VeryStrong	315082	5	2	1	0	4	2	0	0	0	0	0	0
c.967C>T	p.R323C	Strong	VeryStrong	99186.1	6	2	1	0	6	2	1	0	0	0	0	0
c.1015C>A	p.R339S	Strong	VeryStrong	63591.7	2	2	0	0	2	2	0	0	0	0	0	0
c.1094dup	p.K366fs	Strong	VeryStrong	63591.7	2	2	0	0	1	1	0	0	0	0	0	0
c.1570G>A	p.G524R	Strong	VeryStrong	63591.7	2	2	0	0	1	1	0	0	0	0	0	0
c.308_309del	p.E103fs	Strong	VeryStrong	63591.7	2	2	0	0	2	2	0	0	0	0	0	0
c.342_346del	p.E114fs	Strong	VeryStrong	63591.7	2	2	0	0	2	2	0	0	0	0	0	0
c.434+1G>C	c.434+1G>C	Strong	VeryStrong	63591.7	2	2	0	0	1	1	0	0	0	0	0	0
c.547T>A	p.F183I	Strong	VeryStrong	63591.7	2	2	0	0	2	2	0	0	0	0	0	0
c.617C>T	p.P206L	Strong	VeryStrong	63591.7	2	2	0	0	2	2	0	0	0	0	0	0
c.645-2A>G	c.645-2A>G	Strong	VeryStrong	63591.7	2	2	0	0	2	2	0	0	0	0	0	0
c.668G>A	p.G223D	Strong	VeryStrong	63591.7	2	2	0	0	2	2	0	0	0	0	0	0
c.947_948del	p.M316fs	Strong	VeryStrong	63591.7	2	2	0	0	2	2	0	0	0	0	0	0
c.1621+5G>T	c.1621+5G>T	Strong	VeryStrong	63591.7	2	2	0	0	0	0	0	0	0	0	0	0
c.232_233insAA	p.P78fs	Strong	VeryStrong	49571.8	8	3	0	0	5	3	0	0	0	0	0	0
c.1474dup	p.A492fs	Strong	VeryStrong	31223.2	7	2	1	0	4	1	1	0	0	0	0	0
c.1536_1774del	p.E512fs	Strong	VeryStrong	20018.3	3	2	0	0	1	1	0	0	0	0	0	0
c.316A>T	p.K106*	Strong	VeryStrong	20018.3	3	2	0	0	1	0	0	0	0	0	0	0
c.566C>T	p.P189L	Strong	VeryStrong	20018.3	3	2	0	0	3	2	0	0	0	0	0	0
c.986del	p.Q329fs	Strong	VeryStrong	20018.3	3	2	0	0	2	1	0	0	0	0	0	0
c.409dup	p.T137fs	Strong	VeryStrong	20018.3	3	2	0	0	0	0	0	0	0	0	0	0
c.325C>T	p.Q109*	Strong	VeryStrong	12608.7	2	1	1	0	1	0	1	0	0	0	0	0
c.985C>T	p.Q329*	Strong	VeryStrong	12608.7	2	1	1	0	2	1	1	0	0	0	0	0
c.936-1G>A	c.936-1G>A	Strong	VeryStrong	9918.61	6	2	0	1	3	0	0	1	0	0	0	0
c.1504C>T	p.Q502*	Strong	VeryStrong	6301.65	4	2	0	0	2	1	0	0	0	0	0	0
c.2T>C	c.2T>C	Strong	VeryStrong	6301.65	4	2	0	0	3	1	0	0	0	0	0	0
c.323del	p.K108fs	Strong	VeryStrong	6301.65	4	2	0	0	2	1	0	0	0	0	0	0
c.1283T>C	p.L428P	Strong	VeryStrong	3969.15	3	1	1	0	3	1	1	0	0	0	0	0
c.689G>A	p.G230D	Strong	VeryStrong	3969.15	3	1	1	0	3	1	1	0	0	0	0	0
c.644+5G>C	c.644+5G>C	Strong	VeryStrong	1983.72	5	2	0	0	3	1	0	0	0	0	0	0
c.674C>T	p.A225V	Moderate	VeryStrong	1250	3	0	1	2	1	0	0	1	0	0	0	0
c.1118T>C	p.L373P	Strong	VeryStrong	1249.46	4	1	1	0	4	1	1	0	0	0	0	0
c.1298del	p.P433fs	Strong	VeryStrong	1249.46	4	1	1	0	2	1	1	0	0	0	0	0
c.142C>T	p.Q48*	Strong	VeryStrong	982.89	8	2	0	1	7	2	0	1	0	0	0	0
c.1046T>A	p.M349K	Strong	VeryStrong	624.465	6	2	0	0	3	0	0	0	0	0	0	0
c.710T>G	p.L237W	Strong	VeryStrong	624.465	6	2	0	0	3	2	0	0	0	0	0	0
c.773C>T	p.P258L	Strong	VeryStrong	461.384	28	5	1	0	16	5	1	0	0	0	0	0
NC_000005.9:g.176939367_176939988del	NC_000005.9:g.176939367_176939988del	Strong	Strong	252.174	1	1	0	0	1	1	0	0	0	0	0	0
NC_000005.9:g.176941255_176942766del	NC_000005.9:g.176941255_176942766del	Strong	Strong	252.174	1	1	0	0	1	1	0	0	0	0	0	0
c.1004dup	p.D336fs	Strong	Strong	252.174	1	1	0	0	1	1	0	0	0	0	0	0
c.1016G>C	p.R339P	Strong	Strong	252.174	1	1	0	0	1	1	0	0	0	0	0	0
c.1037C>A	p.A346D	Strong	Strong	252.174	1	1	0	0	1	1	0	0	0	0	0	0
c.1063G>T	p.E355*	Strong	Strong	252.174	1	1	0	0	1	1	0	0	0	0	0	0
c.1098+2_1098+3del	c.1098+2_1098+3del	Strong	Strong	252.174	1	1	0	0	1	1	0	0	0	0	0	0
c.1099-3C>G	c.1099-3C>G	Strong	Strong	252.174	1	1	0	0	1	1	0	0	0	0	0	0
c.1099-5_1099-2del	c.1099-5_1099-2del	Strong	Strong	252.174	1	1	0	0	1	1	0	0	0	0	0	0
c.1118_1127del	p.L373fs	Strong	Strong	252.174	1	1	0	0	1	1	0	0	0	0	0	0
c.1169T>C	p.L390P	Moderate	Strong	252.174	1	1	0	0	1	1	0	0	0	0	0	0
c.1169T>G	p.L390R	Strong	Strong	252.174	1	1	0	0	1	1	0	0	0	0	0	0
c.1178C>T	p.P393L	Strong	Strong	252.174	1	1	0	0	1	1	0	0	0	0	0	0
c.1213_1216del	p.S405fs	Strong	Strong	252.174	1	1	0	0	1	1	0	0	0	0	0	0
c.122_133del	p.Q41_Q44del	Strong	Strong	252.174	1	1	0	0	1	1	0	0	0	0	0	0
c.1230+1G>T	c.1230+1G>T	Strong	Strong	252.174	1	1	0	0	1	1	0	0	0	0	0	0
c.1230G>A	p.Q410=	Moderate	Strong	252.174	1	1	0	0	1	1	0	0	0	0	0	0
c.1231-3C>G	c.1231-3C>G	Strong	Strong	252.174	1	1	0	0	1	1	0	0	0	0	0	0
c.1296_1298dup	p.P434dup	Strong	Strong	252.174	1	1	0	0	1	1	0	0	0	0	0	0
c.1303-1G>A	c.1303-1G>A	Strong	Strong	252.174	1	1	0	0	1	1	0	0	0	0	0	0
c.1394del	p.G465fs	Strong	Strong	252.174	1	1	0	0	1	1	0	0	0	0	0	0
c.1399G>A	p.D467N	Moderate	Strong	252.174	1	1	0	0	1	1	0	0	0	0	0	0
c.1399G>T	p.D467Y	Strong	Strong	252.174	1	1	0	0	1	1	0	0	0	0	0	0
c.1400-2A>C	c.1400-2A>C	Strong	Strong	252.174	1	1	0	0	1	1	0	0	0	0	0	0
c.1435del	p.R479fs	Strong	Strong	252.174	1	1	0	0	1	1	0	0	0	0	0	0
c.1516_1532del	p.N506fs	Strong	Strong	252.174	1	1	0	0	1	1	0	0	0	0	0	0
c.1531G>T	p.E511*	Strong	Strong	252.174	1	1	0	0	1	1	0	0	0	0	0	0
c.1549+1G>C	c.1549+1G>C	Strong	Strong	252.174	1	1	0	0	1	1	0	0	0	0	0	0
c.1628C>G	p.S543*	Strong	Strong	252.174	1	1	0	0	1	1	0	0	0	0	0	0
c.1791_1792del	p.K597fs	Strong	Strong	252.174	1	1	0	0	1	1	0	0	0	0	0	0
c.1811_1812insCATATGTTGCTAT	p.K604fs	Strong	Strong	252.174	1	1	0	0	1	1	0	0	0	0	0	0
c.1814del	p.Q605fs	Strong	Strong	252.174	1	1	0	0	1	1	0	0	0	0	0	0
c.214G>T	p.G72*	Strong	Strong	252.174	1	1	0	0	1	1	0	0	0	0	0	0
c.298+1G>A	c.298+1G>A	Strong	Strong	252.174	1	1	0	0	1	1	0	0	0	0	0	0
c.391G>T	p.E131*	Strong	Strong	252.174	1	1	0	0	1	1	0	0	0	0	0	0
c.3G>T	c.3G>T	Strong	Strong	252.174	1	1	0	0	1	1	0	0	0	0	0	0
c.434+1G>T	c.434+1G>T	Strong	Strong	252.174	1	1	0	0	1	1	0	0	0	0	0	0
c.446C>G	p.P149R	Strong	Strong	252.174	1	1	0	0	1	1	0	0	0	0	0	0
c.491G>C	p.R164P	Strong	Strong	252.174	1	1	0	0	1	1	0	0	0	0	0	0
c.535C>T	p.P179S	Strong	Strong	252.174	1	1	0	0	1	1	0	0	0	0	0	0
c.549C>G	p.F183L	Strong	Strong	252.174	1	1	0	0	1	1	0	0	0	0	0	0
c.553G>T	p.E185*	Strong	Strong	252.174	1	1	0	0	1	1	0	0	0	0	0	0
c.559A>T	p.K187*	Strong	Strong	252.174	1	1	0	0	1	1	0	0	0	0	0	0
c.571+1G>A	c.571+1G>A	Strong	Strong	252.174	1	1	0	0	1	1	0	0	0	0	0	0
c.572-1G>A	c.572-1G>A	Strong	Strong	252.174	1	1	0	0	1	1	0	0	0	0	0	0
c.572-2A>G	c.572-2A>G	Strong	Strong	252.174	1	1	0	0	1	1	0	0	0	0	0	0
c.592A>T	p.K198*	Strong	Strong	252.174	1	1	0	0	1	1	0	0	0	0	0	0
c.623A>G	p.Q208R	Strong	Strong	252.174	1	1	0	0	1	1	0	0	0	0	0	0
c.628C>A	p.Q210K	Strong	Strong	252.174	1	1	0	0	1	1	0	0	0	0	0	0
c.628C>T	p.Q210*	Strong	Strong	252.174	1	1	0	0	1	1	0	0	0	0	0	0
c.638C>G	p.P213R	Moderate	Strong	252.174	1	1	0	0	1	1	0	0	0	0	0	0
c.646C>G	p.L216V	Moderate	Strong	252.174	1	1	0	0	1	1	0	0	0	0	0	0
c.64del	p.R22fs	Strong	Strong	252.174	1	1	0	0	1	1	0	0	0	0	0	0
c.668dup	p.I224fs	Strong	Strong	252.174	1	1	0	0	1	1	0	0	0	0	0	0
c.688G>C	p.G230R	Strong	Strong	252.174	1	1	0	0	1	1	0	0	0	0	0	0
c.69del	p.E24fs	Strong	Strong	252.174	1	1	0	0	1	1	0	0	0	0	0	0
c.713C>G	p.P238R	Strong	Strong	252.174	1	1	0	0	1	1	0	0	0	0	0	0
c.734A>G	p.E245G	Strong	Strong	252.174	1	1	0	0	1	1	0	0	0	0	0	0
c.758C>G	p.S253*	Strong	Strong	252.174	1	1	0	0	1	1	0	0	0	0	0	0
c.791G>A	p.C264Y	Strong	Strong	252.174	1	1	0	0	1	1	0	0	0	0	0	0
c.799-1G>A	c.799-1G>A	Strong	Strong	252.174	1	1	0	0	1	1	0	0	0	0	0	0
c.799-1G>T	c.799-1G>T	Strong	Strong	252.174	1	1	0	0	1	1	0	0	0	0	0	0
c.799-2A>T	c.799-2A>T	Strong	Strong	252.174	1	1	0	0	1	1	0	0	0	0	0	0
#N/A	p.I142fs	Strong	Strong	252.174	1	1	0	0	1	1	0	0	0	0	0	0
#N/A	p.I240del	Strong	Strong	252.174	1	1	0	0	1	1	0	0	0	0	0	0
#N/A	p.Y279*	Strong	Strong	252.174	1	1	0	0	1	1	0	0	0	0	0	0
NC_000005.9:g.176943186_176951249delins[TGG;176958663_176958740inv]	NC_000005.9:g.176943186_176951249delins[TGG;176958663_176958740inv]	Strong	Strong	252.174	1	1	0	0	0	0	0	0	0	0	0	0
c.1015C>G	p.R339G	Strong	Strong	252.174	1	1	0	0	0	0	0	0	0	0	0	0
c.1302+5G>C	c.1302+5G>C	Strong	Strong	252.174	1	1	0	0	0	0	0	0	0	0	0	0
c.1863del	p.F622fs	Strong	Strong	252.174	1	1	0	0	0	0	0	0	0	0	0	0
c.187C>T	p.Q63*	Strong	Strong	252.174	1	1	0	0	0	0	0	0	0	0	0	0
c.490C>G	p.R164G	Strong	Strong	252.174	1	1	0	0	0	0	0	0	0	0	0	0
c.658G>T	p.D220Y	Strong	Strong	252.174	1	1	0	0	0	0	0	0	0	0	0	0
c.798+1G>A	c.798+1G>A	Strong	Strong	252.174	1	1	0	0	0	0	0	0	0	0	0	0
c.914_915del	p.E305fs	Strong	Strong	252.174	1	1	0	0	0	0	0	0	0	0	0	0
c.1154T>C	p.F385S	Strong	Strong	252.174	1	1	0	0	0	0	0	0	0	0	0	0
c.1174_1175del	p.K392fs	Strong	Strong	252.174	1	1	0	0	0	0	0	0	0	0	0	0
c.1252G>T	p.E418*	Strong	Strong	252.174	1	1	0	0	0	0	0	0	0	0	0	0
c.1301del	p.P434fs	Strong	Strong	252.174	1	1	0	0	0	0	0	0	0	0	0	0
c.1514T>A	p.I505N	Strong	Strong	252.174	1	1	0	0	0	0	0	0	0	0	0	0
c.156_157delinsTT	p.Q52_F622delinsH	Strong	Strong	252.174	1	1	0	0	0	0	0	0	0	0	0	0
c.1615del	p.A539fs	Strong	Strong	252.174	1	1	0	0	0	0	0	0	0	0	0	0
c.1732+1del	c.1732+1del	Strong	Strong	252.174	1	1	0	0	0	0	0	0	0	0	0	0
c.436T>C	p.W146R	Strong	Strong	252.174	1	1	0	0	0	0	0	0	0	0	0	0
c.439A>C	p.T147P	Strong	Strong	252.174	1	1	0	0	0	0	0	0	0	0	0	0
c.937G>A	p.G313S	Strong	Strong	252.174	1	1	0	0	0	0	0	0	0	0	0	0
c.998T>A	p.V333D	Strong	Strong	252.174	1	1	0	0	0	0	0	0	0	0	0	0
c.1463C>A	p.A488D	Moderate	Strong	250	2	0	1	1	1	0	0	1	0	0	0	0
c.1273_1276dup	p.E426fs	Strong	Strong	79.3829	2	1	0	0	1	0	0	0	0	0	0	0
c.1285C>T	p.Q429*	Strong	Strong	79.3829	2	1	0	0	1	0	0	0	0	0	0	0
c.1298dup	p.P434fs	Strong	Strong	79.3829	2	1	0	0	1	0	0	0	0	0	0	0
c.1555C>T	p.R519W	Strong	Strong	79.3829	2	1	0	0	1	0	0	0	0	0	0	0
c.337del	p.E113fs	Strong	Strong	79.3829	2	1	0	0	2	1	0	0	0	0	0	0
c.370C>T	p.R124*	Strong	Strong	79.3829	2	1	0	0	1	1	0	0	0	0	0	0
c.373+1G>A	c.373+1G>A	Strong	Strong	79.3829	2	1	0	0	1	0	0	0	0	0	0	0
c.430del	p.T144fs	Strong	Strong	79.3829	2	1	0	0	1	1	0	0	0	0	0	0
c.571+2T>G	c.571+2T>G	Strong	Strong	79.3829	2	1	0	0	2	1	0	0	0	0	0	0
c.644+5G>T	c.644+5G>T	Strong	Strong	79.3829	2	1	0	0	2	1	0	0	0	0	0	0
c.645-1G>T	c.645-1G>T	Strong	Strong	79.3829	2	1	0	0	2	1	0	0	0	0	0	0
c.647dup	p.S217fs	Strong	Strong	79.3829	2	1	0	0	2	1	0	0	0	0	0	0
c.711_712delinsTA	p.L237_P238delinsFT	Strong	Strong	79.3829	2	1	0	0	2	1	0	0	0	0	0	0
c.722T>C	p.M241T	Strong	Strong	79.3829	2	1	0	0	2	1	0	0	0	0	0	0
c.735A>T	p.E245D	Strong	Strong	79.3829	2	1	0	0	2	1	0	0	0	0	0	0
c.945del	p.H315fs	Strong	Strong	79.3829	2	1	0	0	1	1	0	0	0	0	0	0
c.935+2T>C	c.935+2T>C	Strong	Strong	79.3829	2	1	0	0	0	0	0	0	0	0	0	0
c.156_157insA	p.R53fs	Moderate	Strong	50	1	0	1	0	1	0	1	0	0	0	0	0
c.1643T>C	p.L548P	Moderate	Strong	50	1	0	1	0	1	0	1	0	0	0	0	0
c.222_224del	p.E74del	Moderate	Strong	50	1	0	1	0	1	0	1	0	0	0	0	0
c.298+1G>T	c.298+1G>T	Moderate	Strong	50	1	0	1	0	1	0	1	0	0	0	0	0
c.572-1G>C	c.572-1G>C	Moderate	Strong	50	1	0	1	0	1	0	1	0	0	0	0	0
c.644+1G>A	c.644+1G>A	Moderate	Strong	50	1	0	1	0	1	0	1	0	0	0	0	0
c.647T>C	p.L216P	Moderate	Strong	50	1	0	1	0	1	0	1	0	0	0	0	0
c.772C>T	p.P258S	Moderate	Strong	50	1	0	1	0	1	0	1	0	0	0	0	0
c.775T>C	p.Y259H	Moderate	Strong	50	1	0	1	0	1	0	1	0	0	0	0	0
c.842G>A	p.C281Y	Moderate	Strong	50	1	0	1	0	1	0	1	0	0	0	0	0
c.965G>A	p.G322E	Moderate	Strong	50	1	0	1	0	1	0	1	0	0	0	0	0
c.967C>A	p.R323S	Moderate	Strong	50	1	0	1	0	1	0	1	0	0	0	0	0
#N/A	p.Q52fs	Moderate	Strong	50	1	0	1	0	1	0	1	0	0	0	0	0
c.1021del	p.L341fs	Moderate	Strong	50	1	0	1	0	0	0	0	0	0	0	0	0
c.859dup	p.D287fs	Moderate	Strong	50	1	0	1	0	0	0	0	0	0	0	0	0
c.1212_1224del	p.L406fs	Moderate	Strong	50	1	0	1	0	0	0	0	0	0	0	0	0
c.639del	p.T214fs	Moderate	Strong	50	1	0	1	0	0	0	0	0	0	0	0	0
#N/A	p.A319del	Moderate	Strong	50	1	0	1	0	0	0	0	0	0	0	0	0
c.1496del	p.P499fs	Strong	Strong	39.3324	5	1	0	1	4	1	0	0	0	0	0	0
c.1102C>T	p.Q368*	Strong	Strong	24.9893	3	1	0	0	1	0	0	0	0	0	0	0
c.1354del	p.L452fs	Strong	Strong	24.9893	3	1	0	0	1	1	0	0	0	0	0	0
c.27+1G>A	c.27+1G>A	Strong	Strong	24.9893	3	1	0	0	2	1	0	0	0	0	0	0
c.845G>A	p.R282H	Strong	Strong	24.9893	3	1	0	0	2	1	0	0	0	0	0	0
c.1732G>A	p.G578R	Moderate	Moderate	15.7397	2	0	1	0	2	0	1	0	0	0	0	0
c.491G>A	p.R164Q	Moderate	Moderate	15.7397	2	0	1	0	2	0	1	0	0	0	0	0
c.809C>T	p.A270V	Moderate	Moderate	15.7397	2	0	1	0	1	0	1	0	0	0	0	0
c.138+5G>T	c.138+5G>T	Strong	Moderate	7.86649	4	1	0	0	4	1	0	0	0	0	0	0
c.620T>C	p.I207T	Strong	Moderate	7.86649	4	1	0	0	4	1	0	0	0	0	0	0
c.622C>G	p.Q208E	Moderate	Moderate	7.72813	7	0	2	0	7	0	2	0	0	0	0	0
NC_000005.9:g.176937300_176939456del	NC_000005.9:g.176937300_176939456del	NotMet	Moderate	5	1	0	0	1	1	0	0	1	0	0	0	0
c.1729G>T	p.G577*	NotMet	Moderate	5	1	0	0	1	1	0	0	1	0	0	0	0
c.1729_1732+10del	c.1729_1732+10del	NotMet	Moderate	5	1	0	0	1	1	0	0	1	0	0	0	0
c.435-1G>T	c.435-1G>T	NotMet	Moderate	5	1	0	0	1	1	0	0	1	0	0	0	0
c.130C>T	p.Q44*	Moderate	Moderate	4.95477	3	0	1	0	2	0	1	0	0	0	0	0
c.487G>A	p.V163M	Moderate	Moderate	4.95477	3	0	1	0	2	0	0	0	0	0	0	0
c.547T>G	p.F183V	Moderate	Moderate	4.95477	3	0	1	0	2	0	1	0	0	0	0	0
c.1016G>T	p.R339L	Strong	NotMet	0.779533	6	1	0	0	5	1	0	0	0	0	0	0
c.1574G>A	p.R525H	Moderate	NotMet	0.490996	5	0	1	0	4	0	1	0	0	0	0	0
c.962C>T	p.P321L	Moderate	NotMet	0.490996	5	0	1	0	4	0	1	0	0	0	0	0
NC_000005.9:g.176937884_176940275delinsTT	NC_000005.9:g.176937884_176940275delinsTT	NotMet	NotMet	0.314794	1	0	0	0	1	0	0	0	0	0	0	0
c.1051G>A	p.D351N	NotMet	NotMet	0.314794	1	0	0	0	1	0	0	0	0	0	0	0
c.1060T>C	p.F354L	NotMet	NotMet	0.314794	1	0	0	0	1	0	0	0	0	0	0	0
c.1063G>A	p.E355K	NotMet	NotMet	0.314794	1	0	0	0	1	0	0	0	0	0	0	0
c.1079C>T	p.T360I	NotMet	NotMet	0.314794	1	0	0	0	1	0	0	0	0	0	0	0
c.107A>G	p.Y36C	NotMet	NotMet	0.314794	1	0	0	0	1	0	0	0	0	0	0	0
c.1106G>A	p.R369Q	NotMet	NotMet	0.314794	1	0	0	0	1	0	0	0	0	0	0	0
c.1190A>G	p.N397S	NotMet	NotMet	0.314794	1	0	0	0	1	0	0	0	0	0	0	0
c.11C>G	p.S4W	NotMet	NotMet	0.314794	1	0	0	0	1	0	0	0	0	0	0	0
c.1223T>G	p.V408G	NotMet	NotMet	0.314794	1	0	0	0	1	0	0	0	0	0	0	0
c.1235T>C	p.V412A	NotMet	NotMet	0.314794	1	0	0	0	1	0	0	0	0	0	0	0
c.1238A>G	p.E413G	NotMet	NotMet	0.314794	1	0	0	0	1	0	0	0	0	0	0	0
c.1255G>A	p.A419T	NotMet	NotMet	0.314794	1	0	0	0	1	0	0	0	0	0	0	0
c.1276G>A	p.E426K	NotMet	NotMet	0.314794	1	0	0	0	1	0	0	0	0	0	0	0
c.128G>C	p.R43P	NotMet	NotMet	0.314794	1	0	0	0	1	0	0	0	0	0	0	0
c.1294C>T	p.P432S	NotMet	NotMet	0.314794	1	0	0	0	1	0	0	0	0	0	0	0
c.1339G>A	p.A447T	NotMet	NotMet	0.314794	1	0	0	0	1	0	0	0	0	0	0	0
c.1426G>T	p.E476*	NotMet	NotMet	0.314794	1	0	0	0	1	0	0	0	0	0	0	0
c.1463C>T	p.A488V	NotMet	NotMet	0.314794	1	0	0	0	1	0	0	0	0	0	0	0
c.1477T>G	p.S493A	NotMet	NotMet	0.314794	1	0	0	0	1	0	0	0	0	0	0	0
c.1525A>G	p.M509V	NotMet	NotMet	0.314794	1	0	0	0	1	0	0	0	0	0	0	0
c.1598C>G	p.T533S	NotMet	NotMet	0.314794	1	0	0	0	1	0	0	0	0	0	0	0
c.160A>G	p.R54G	NotMet	NotMet	0.314794	1	0	0	0	1	0	0	0	0	0	0	0
c.1621+3G>A	c.1621+3G>A	NotMet	NotMet	0.314794	1	0	0	0	1	0	0	0	0	0	0	0
c.162A>T	p.R54S	NotMet	NotMet	0.314794	1	0	0	0	1	0	0	0	0	0	0	0
c.1630G>T	p.V544L	NotMet	NotMet	0.314794	1	0	0	0	1	0	0	0	0	0	0	0
c.1663G>A	p.A555T	NotMet	NotMet	0.314794	1	0	0	0	1	0	0	0	0	0	0	0
c.1668G>T	p.K556N	NotMet	NotMet	0.314794	1	0	0	0	1	0	0	0	0	0	0	0
c.166A>G	p.K56E	NotMet	NotMet	0.314794	1	0	0	0	1	0	0	0	0	0	0	0
c.1684G>A	p.V562M	NotMet	NotMet	0.314794	1	0	0	0	1	0	0	0	0	0	0	0
c.1693G>A	p.V565M	NotMet	NotMet	0.314794	1	0	0	0	1	0	0	0	0	0	0	0
c.1702T>C	p.C568R	NotMet	NotMet	0.314794	1	0	0	0	1	0	0	0	0	0	0	0
c.1704C>G	p.C568W	NotMet	NotMet	0.314794	1	0	0	0	1	0	0	0	0	0	0	0
c.1732+4A>G	c.1732+4A>G	NotMet	NotMet	0.314794	1	0	0	0	1	0	0	0	0	0	0	0
c.1748C>T	p.A583V	NotMet	NotMet	0.314794	1	0	0	0	1	0	0	0	0	0	0	0
c.1760G>C	p.G587A	NotMet	NotMet	0.314794	1	0	0	0	1	0	0	0	0	0	0	0
c.1772G>A	p.R591Q	NotMet	NotMet	0.314794	1	0	0	0	1	0	0	0	0	0	0	0
c.1828G>A	p.G610S	NotMet	NotMet	0.314794	1	0	0	0	1	0	0	0	0	0	0	0
c.190_192dup	p.Q64dup	NotMet	NotMet	0.314794	1	0	0	0	1	0	0	0	0	0	0	0
c.192G>C	p.Q64H	NotMet	NotMet	0.314794	1	0	0	0	1	0	0	0	0	0	0	0
c.198C>A	p.S66R	NotMet	NotMet	0.314794	1	0	0	0	1	0	0	0	0	0	0	0
c.202A>G	p.S68G	NotMet	NotMet	0.314794	1	0	0	0	1	0	0	0	0	0	0	0
c.208C>T	p.P70S	NotMet	NotMet	0.314794	1	0	0	0	1	0	0	0	0	0	0	0
c.214G>A	p.G72R	NotMet	NotMet	0.314794	1	0	0	0	1	0	0	0	0	0	0	0
c.23G>A	p.R8Q	NotMet	NotMet	0.314794	1	0	0	0	1	0	0	0	0	0	0	0
c.242C>T	p.P81L	NotMet	NotMet	0.314794	1	0	0	0	1	0	0	0	0	0	0	0
c.247T>G	p.S83A	NotMet	NotMet	0.314794	1	0	0	0	1	0	0	0	0	0	0	0
c.248C>T	p.S83F	NotMet	NotMet	0.314794	1	0	0	0	1	0	0	0	0	0	0	0
c.259C>T	p.L87F	NotMet	NotMet	0.314794	1	0	0	0	1	0	0	0	0	0	0	0
c.27G>A	p.K9=	NotMet	NotMet	0.314794	1	0	0	0	1	0	0	0	0	0	0	0
c.28-2A>G	c.28-2A>G	NotMet	NotMet	0.314794	1	0	0	0	1	0	0	0	0	0	0	0
c.28-3C>T	c.28-3C>T	NotMet	NotMet	0.314794	1	0	0	0	1	0	0	0	0	0	0	0
c.29G>A	p.R10Q	NotMet	NotMet	0.314794	1	0	0	0	1	0	0	0	0	0	0	0
c.31G>A	p.A11T	NotMet	NotMet	0.314794	1	0	0	0	1	0	0	0	0	0	0	0
c.352G>T	p.E118*	NotMet	NotMet	0.314794	1	0	0	0	1	0	0	0	0	0	0	0
c.35G>T	p.R12L	NotMet	NotMet	0.314794	1	0	0	0	1	0	0	0	0	0	0	0
c.367G>A	p.G123S	NotMet	NotMet	0.314794	1	0	0	0	1	0	0	0	0	0	0	0
c.371G>A	p.R124Q	NotMet	NotMet	0.314794	1	0	0	0	1	0	0	0	0	0	0	0
c.380T>A	p.M127K	NotMet	NotMet	0.314794	1	0	0	0	1	0	0	0	0	0	0	0
c.398C>T	p.A133V	NotMet	NotMet	0.314794	1	0	0	0	1	0	0	0	0	0	0	0
c.401A>G	p.K134R	NotMet	NotMet	0.314794	1	0	0	0	1	0	0	0	0	0	0	0
c.43G>C	p.E15Q	NotMet	NotMet	0.314794	1	0	0	0	1	0	0	0	0	0	0	0
c.448C>T	p.R150C	NotMet	NotMet	0.314794	1	0	0	0	1	0	0	0	0	0	0	0
c.449G>A	p.R150H	NotMet	NotMet	0.314794	1	0	0	0	1	0	0	0	0	0	0	0
c.457_458del	p.L153fs	NotMet	NotMet	0.314794	1	0	0	0	1	0	0	0	0	0	0	0
c.465G>C	p.M155I	NotMet	NotMet	0.314794	1	0	0	0	1	0	0	0	0	0	0	0
c.46G>A	p.V16M	NotMet	NotMet	0.314794	1	0	0	0	1	0	0	0	0	0	0	0
c.479A>G	p.H160R	NotMet	NotMet	0.314794	1	0	0	0	1	0	0	0	0	0	0	0
c.498A>T	p.K166N	NotMet	NotMet	0.314794	1	0	0	0	1	0	0	0	0	0	0	0
c.4dup	p.E2fs	NotMet	NotMet	0.314794	1	0	0	0	1	0	0	0	0	0	0	0
c.502C>T	p.H168Y	NotMet	NotMet	0.314794	1	0	0	0	1	0	0	0	0	0	0	0
c.505A>G	p.I169V	NotMet	NotMet	0.314794	1	0	0	0	1	0	0	0	0	0	0	0
c.523G>A	p.G175S	NotMet	NotMet	0.314794	1	0	0	0	1	0	0	0	0	0	0	0
c.526A>G	p.I176V	NotMet	NotMet	0.314794	1	0	0	0	1	0	0	0	0	0	0	0
c.529C>T	p.P177S	NotMet	NotMet	0.314794	1	0	0	0	1	0	0	0	0	0	0	0
c.52G>A	p.A18T	NotMet	NotMet	0.314794	1	0	0	0	1	0	0	0	0	0	0	0
c.556A>T	p.M186L	NotMet	NotMet	0.314794	1	0	0	0	1	0	0	0	0	0	0	0
c.55G>A	p.G19R	NotMet	NotMet	0.314794	1	0	0	0	1	0	0	0	0	0	0	0
c.571+3A>G	c.571+3A>G	NotMet	NotMet	0.314794	1	0	0	0	1	0	0	0	0	0	0	0
c.572-3T>C	c.572-3T>C	NotMet	NotMet	0.314794	1	0	0	0	1	0	0	0	0	0	0	0
c.5A>C	p.E2A	NotMet	NotMet	0.314794	1	0	0	0	1	0	0	0	0	0	0	0
c.608A>T	p.H203L	NotMet	NotMet	0.314794	1	0	0	0	1	0	0	0	0	0	0	0
c.610C>T	p.P204S	NotMet	NotMet	0.314794	1	0	0	0	1	0	0	0	0	0	0	0
c.62G>T	p.S21I	NotMet	NotMet	0.314794	1	0	0	0	1	0	0	0	0	0	0	0
c.634A>G	p.I212V	NotMet	NotMet	0.314794	1	0	0	0	1	0	0	0	0	0	0	0
c.637C>T	p.P213S	NotMet	NotMet	0.314794	1	0	0	0	1	0	0	0	0	0	0	0
c.673G>A	p.A225T	NotMet	NotMet	0.314794	1	0	0	0	1	0	0	0	0	0	0	0
c.681G>A	p.T227=	NotMet	NotMet	0.314794	1	0	0	0	1	0	0	0	0	0	0	0
c.701_702insCCAG	p.F235fs	NotMet	NotMet	0.314794	1	0	0	0	1	0	0	0	0	0	0	0
c.728G>A	p.C243Y	NotMet	NotMet	0.314794	1	0	0	0	1	0	0	0	0	0	0	0
c.746G>A	p.R249K	NotMet	NotMet	0.314794	1	0	0	0	1	0	0	0	0	0	0	0
c.74C>T	p.A25V	NotMet	NotMet	0.314794	1	0	0	0	1	0	0	0	0	0	0	0
c.752C>T	p.P251L	NotMet	NotMet	0.314794	1	0	0	0	1	0	0	0	0	0	0	0
c.769G>C	p.G257R	NotMet	NotMet	0.314794	1	0	0	0	1	0	0	0	0	0	0	0
c.78A>T	p.E26D	NotMet	NotMet	0.314794	1	0	0	0	1	0	0	0	0	0	0	0
c.811C>T	p.R271W	NotMet	NotMet	0.314794	1	0	0	0	1	0	0	0	0	0	0	0
c.845G>C	p.R282P	NotMet	NotMet	0.314794	1	0	0	0	1	0	0	0	0	0	0	0
c.856G>C	p.E286Q	NotMet	NotMet	0.314794	1	0	0	0	1	0	0	0	0	0	0	0
c.865del	p.S289fs	NotMet	NotMet	0.314794	1	0	0	0	1	0	0	0	0	0	0	0
c.866C>T	p.S289L	NotMet	NotMet	0.314794	1	0	0	0	1	0	0	0	0	0	0	0
c.881G>T	p.C294F	NotMet	NotMet	0.314794	1	0	0	0	1	0	0	0	0	0	0	0
c.88_96del	p.D30_D32del	NotMet	NotMet	0.314794	1	0	0	0	1	0	0	0	0	0	0	0
c.899G>A	p.G300D	NotMet	NotMet	0.314794	1	0	0	0	1	0	0	0	0	0	0	0
c.916C>T	p.Q306*	NotMet	NotMet	0.314794	1	0	0	0	1	0	0	0	0	0	0	0
c.919A>T	p.M307L	NotMet	NotMet	0.314794	1	0	0	0	1	0	0	0	0	0	0	0
c.936C>T	p.H312=	NotMet	NotMet	0.314794	1	0	0	0	1	0	0	0	0	0	0	0
c.949_951del	p.M317del	NotMet	NotMet	0.314794	1	0	0	0	1	0	0	0	0	0	0	0
c.94G>A	p.D32N	NotMet	NotMet	0.314794	1	0	0	0	1	0	0	0	0	0	0	0
c.952G>T	p.V318L	NotMet	NotMet	0.314794	1	0	0	0	1	0	0	0	0	0	0	0
c.958A>T	p.T320S	NotMet	NotMet	0.314794	1	0	0	0	1	0	0	0	0	0	0	0
c.963G>A	p.P321=	NotMet	NotMet	0.314794	1	0	0	0	1	0	0	0	0	0	0	0
#N/A	p.D73E	NotMet	NotMet	0.314794	1	0	0	0	1	0	0	0	0	0	0	0
#N/A	p.E278D	NotMet	NotMet	0.314794	1	0	0	0	1	0	0	0	0	0	0	0
#N/A	p.E440del	NotMet	NotMet	0.314794	1	0	0	0	1	0	0	0	0	0	0	0
#N/A	p.P265K	NotMet	NotMet	0.314794	1	0	0	0	1	0	0	0	0	0	0	0
#N/A	p.P38fs	NotMet	NotMet	0.314794	1	0	0	0	1	0	0	0	0	0	0	0
#N/A	p.R124fs	NotMet	NotMet	0.314794	1	0	0	0	1	0	0	0	0	0	0	0
#N/A	p.S68R	NotMet	NotMet	0.314794	1	0	0	0	1	0	0	0	0	0	0	0
#N/A	p.V234fs	NotMet	NotMet	0.314794	1	0	0	0	1	0	0	0	0	0	0	0
c.1184C>G	p.T395S	NotMet	NotMet	0.314794	1	0	0	0	0	0	0	0	0	0	0	0
c.1309A>G	p.I437V	NotMet	NotMet	0.314794	1	0	0	0	0	0	0	0	0	0	0	0
c.1590C>T	p.G530=	NotMet	NotMet	0.314794	1	0	0	0	0	0	0	0	0	0	0	0
c.1682C>T	p.P561L	NotMet	NotMet	0.314794	1	0	0	0	0	0	0	0	0	0	0	0
c.1825A>G	p.I609V	NotMet	NotMet	0.314794	1	0	0	0	0	0	0	0	0	0	0	0
c.26A>G	p.K9R	NotMet	NotMet	0.314794	1	0	0	0	0	0	0	0	0	0	0	0
c.27+3A>G	c.27+3A>G	NotMet	NotMet	0.314794	1	0	0	0	0	0	0	0	0	0	0	0
c.546C>A	p.S182R	NotMet	NotMet	0.314794	1	0	0	0	0	0	0	0	0	0	0	0
c.800G>A	p.R267Q	NotMet	NotMet	0.314794	1	0	0	0	0	0	0	0	0	0	0	0
c.808G>A	p.A270T	NotMet	NotMet	0.314794	1	0	0	0	0	0	0	0	0	0	0	0
c.-44G>A	c.-44G>A	NotMet	NotMet	0.314794	1	0	0	0	0	0	0	0	0	0	0	0
c.1006G>A	p.D336N	NotMet	NotMet	0.314794	1	0	0	0	0	0	0	0	0	0	0	0
c.1046T>C	p.M349T	NotMet	NotMet	0.314794	1	0	0	0	0	0	0	0	0	0	0	0
c.1230+2T>C	c.1230+2T>C	NotMet	NotMet	0.314794	1	0	0	0	0	0	0	0	0	0	0	0
c.1298C>T	p.P433L	NotMet	NotMet	0.314794	1	0	0	0	0	0	0	0	0	0	0	0
c.1372G>T	p.E458*	NotMet	NotMet	0.314794	1	0	0	0	0	0	0	0	0	0	0	0
c.1532A>G	p.E511G	NotMet	NotMet	0.314794	1	0	0	0	0	0	0	0	0	0	0	0
c.1766G>A	p.G589D	NotMet	NotMet	0.314794	1	0	0	0	0	0	0	0	0	0	0	0
c.189G>C	p.Q63H	NotMet	NotMet	0.314794	1	0	0	0	0	0	0	0	0	0	0	0
c.245_248dup	p.N84fs	NotMet	NotMet	0.314794	1	0	0	0	0	0	0	0	0	0	0	0
c.404G>T	p.G135V	NotMet	NotMet	0.314794	1	0	0	0	0	0	0	0	0	0	0	0
c.476G>A	p.R159Q	NotMet	NotMet	0.314794	1	0	0	0	0	0	0	0	0	0	0	0
c.719delinsCG	p.I240fs	NotMet	NotMet	0.314794	1	0	0	0	0	0	0	0	0	0	0	0
c.797C>T	p.S266L	NotMet	NotMet	0.314794	1	0	0	0	0	0	0	0	0	0	0	0
c.805dup	p.L269fs	NotMet	NotMet	0.314794	1	0	0	0	0	0	0	0	0	0	0	0
c.902T>C	p.M301T	NotMet	NotMet	0.314794	1	0	0	0	0	0	0	0	0	0	0	0
c.920T>C	p.M307T	NotMet	NotMet	0.314794	1	0	0	0	0	0	0	0	0	0	0	0
c.935+1G>A	c.935+1G>A	NotMet	NotMet	0.314794	1	0	0	0	0	0	0	0	0	0	0	0
c.938G>A	p.G313D	NotMet	NotMet	0.314794	1	0	0	0	0	0	0	0	0	0	0	0
#N/A	Exons 12-17 deletion	NotMet	NotMet	0.314794	1	0	0	0	0	0	0	0	0	0	0	0
#N/A	p.L216fs	NotMet	NotMet	0.314794	1	0	0	0	0	0	0	0	0	0	0	0
#N/A	p.S154R	NotMet	NotMet	0.314794	1	0	0	0	0	0	0	0	0	0	0	0
#N/A	p.Y340fs	NotMet	NotMet	0.314794	1	0	0	0	0	0	0	0	0	0	0	0
c.1013G>A	p.C338Y	NotMet	NotMet	0.0990955	2	0	0	0	1	0	0	0	0	0	0	0
c.1230G>C	p.Q410H	NotMet	NotMet	0.0990955	2	0	0	0	2	0	0	0	0	0	0	0
c.1301C>T	p.P434L	NotMet	NotMet	0.0990955	2	0	0	0	2	0	0	0	0	0	0	0
c.1412G>A	p.R471Q	NotMet	NotMet	0.0990955	2	0	0	0	2	0	0	0	0	0	0	0
c.1510G>A	p.V504I	NotMet	NotMet	0.0990955	2	0	0	0	1	0	0	0	0	0	0	0
c.1771C>T	p.R591W	NotMet	NotMet	0.0990955	2	0	0	0	1	0	0	0	0	0	0	0
c.207A>C	p.E69D	NotMet	NotMet	0.0990955	2	0	0	0	2	0	0	0	0	0	0	0
c.22C>T	p.R8W	NotMet	NotMet	0.0990955	2	0	0	0	2	0	0	0	0	0	0	0
c.421C>T	p.P141S	NotMet	NotMet	0.0990955	2	0	0	0	2	0	0	0	0	0	0	0
c.451T>C	p.Y151H	NotMet	NotMet	0.0990955	2	0	0	0	2	0	0	0	0	0	0	0
c.551A>G	p.K184R	NotMet	NotMet	0.0990955	2	0	0	0	2	0	0	0	0	0	0	0
c.577C>G	p.L193V	NotMet	NotMet	0.0990955	2	0	0	0	2	0	0	0	0	0	0	0
c.59G>A	p.G20E	NotMet	NotMet	0.0990955	2	0	0	0	1	0	0	0	0	0	0	0
c.608A>G	p.H203R	NotMet	NotMet	0.0990955	2	0	0	0	1	0	0	0	0	0	0	0
c.680C>T	p.T227M	NotMet	NotMet	0.0990955	2	0	0	0	2	0	0	0	0	0	0	0
c.707C>T	p.T236M	NotMet	NotMet	0.0990955	2	0	0	0	2	0	0	0	0	0	0	0
c.751C>T	p.P251S	NotMet	NotMet	0.0990955	2	0	0	0	2	0	0	0	0	0	0	0
c.799C>T	p.R267W	NotMet	NotMet	0.0990955	2	0	0	0	2	0	0	0	0	0	0	0
c.877C>T	p.R293C	NotMet	NotMet	0.0990955	2	0	0	0	1	0	0	0	0	0	0	0
c.893T>C	p.I298T	NotMet	NotMet	0.0990955	2	0	0	0	1	0	0	0	0	0	0	0
c.992A>T	p.K331M	NotMet	NotMet	0.0990955	2	0	0	0	2	0	0	0	0	0	0	0
#N/A	p.L553del	NotMet	NotMet	0.0990955	2	0	0	0	2	0	0	0	0	0	0	0
#N/A	p.L574fs	NotMet	NotMet	0.0990955	2	0	0	0	1	0	0	0	0	0	0	0
c.1538T>C	p.I513T	NotMet	NotMet	0.0990955	2	0	0	0	0	0	0	0	0	0	0	0
c.937G>C	p.G313R	NotMet	NotMet	0.0990955	2	0	0	0	0	0	0	0	0	0	0	0
c.1234G>A	p.V412I	NotMet	NotMet	0.0311947	3	0	0	0	2	0	0	0	0	0	0	0
c.138+5G>A	c.138+5G>A	NotMet	NotMet	0.0311947	3	0	0	0	3	0	0	0	0	0	0	0
c.1435C>T	p.R479W	NotMet	NotMet	0.0311947	3	0	0	0	2	0	0	0	0	0	0	0
c.1738C>T	p.R580C	NotMet	NotMet	0.0311947	3	0	0	0	3	0	0	0	0	0	0	0
c.199G>C	p.G67R	NotMet	NotMet	0.0311947	3	0	0	0	2	0	0	0	0	0	0	0
c.214G>C	p.G72R	NotMet	NotMet	0.0311947	3	0	0	0	3	0	0	0	0	0	0	0
c.25A>G	p.K9E	NotMet	NotMet	0.0311947	3	0	0	0	2	0	0	0	0	0	0	0
c.38C>T	p.T13I	NotMet	NotMet	0.0311947	3	0	0	0	1	0	0	0	0	0	0	0
c.527T>C	p.I176T	NotMet	NotMet	0.0311947	3	0	0	0	3	0	0	0	0	0	0	0
c.6G>T	p.E2D	NotMet	NotMet	0.0311947	3	0	0	0	2	0	0	0	0	0	0	0
c.736C>G	p.Q246E	NotMet	NotMet	0.0311947	3	0	0	0	2	0	0	0	0	0	0	0
c.740A>G	p.E247G	NotMet	NotMet	0.0311947	3	0	0	0	2	0	0	0	0	0	0	0
c.821A>G	p.H274R	NotMet	NotMet	0.0311947	3	0	0	0	2	0	0	0	0	0	0	0
c.878G>A	p.R293H	NotMet	NotMet	0.0311947	3	0	0	0	1	0	0	0	0	0	0	0
c.98A>G	p.Y33C	NotMet	NotMet	0.0311947	3	0	0	0	3	0	0	0	0	0	0	0
c.656G>A	p.R219H	Moderate	NotMet	0.0238896	12	0	2	0	9	0	1	0	0	0	0	0
c.113C>T	p.P38L	NotMet	NotMet	0.00981991	4	0	0	0	2	0	0	0	0	0	0	0
c.1577C>T	p.S526L	NotMet	NotMet	0.00981991	4	0	0	0	3	0	0	0	0	0	0	0
c.1589G>A	p.G530D	NotMet	NotMet	0.00981991	4	0	0	0	2	0	0	0	0	0	0	0
c.484C>T	p.R162C	NotMet	NotMet	0.00981991	4	0	0	0	3	0	0	0	0	0	0	0
c.511G>C	p.V171L	NotMet	NotMet	0.00981991	4	0	0	0	3	0	0	0	0	0	0	0
c.643A>C	p.I215L	NotMet	NotMet	0.00981991	4	0	0	0	4	0	0	0	0	0	0	0
c.644T>C	p.I215T	NotMet	NotMet	0.00981991	4	0	0	0	2	0	0	0	0	0	0	0
c.7G>A	p.E3K	NotMet	NotMet	0.00981991	4	0	0	0	4	0	0	0	0	0	0	0
c.844C>T	p.R282C	NotMet	NotMet	0.00981991	4	0	0	0	2	0	0	0	0	0	0	0
c.97T>C	p.Y33H	NotMet	NotMet	0.00981991	4	0	0	0	4	0	0	0	0	0	0	0
c.1528C>T	p.P510S	NotMet	NotMet	0.00309125	5	0	0	0	5	0	0	0	0	0	0	0
c.416A>G	p.D139G	NotMet	NotMet	0.00309125	5	0	0	0	4	0	0	0	0	0	0	0
c.718A>G	p.I240V	NotMet	NotMet	0.00309125	5	0	0	0	5	0	0	0	0	0	0	0
c.1471G>A	p.V491I	NotMet	NotMet	0.000973109	6	0	0	0	5	0	0	0	0	0	0	0
c.538A>G	p.I180V	NotMet	NotMet	0.000306329	7	0	0	0	6	0	0	0	0	0	0	0
c.616C>G	p.P206A	NotMet	NotMet	0.000306329	7	0	0	0	4	0	0	0	0	0	0	0
c.1436G>A	p.R479Q	NotMet	NotMet	3.03558e-05	9	0	0	0	9	0	0	0	0	0	0	0
c.907G>A	p.V303M	NotMet	NotMet	3.03558e-05	9	0	0	0	8	0	0	0	0	0	0	0
c.104C>G	p.P35R	NotMet	NotMet	9.46941e-07	12	0	0	0	12	0	0	0	0	0	0	0
c.560A>G	p.K187R	Moderate	NotMet	4.60738e-08	19	0	1	0	16	0	1	0	0	0	0	0
c.490C>T	p.R164W	NotMet	NotMet	9.29887e-09	16	0	0	0	6	0	0	0	0	0	0	0
c.465G>A	p.M155I	Moderate	NotMet	1.0614e-13	39	0	3	0	31	0	1	0	0	0	0	0
	PP4(original) < PP4(OddsPath)
	PP4(original) > PP4(OddsPath)
#N/A	Missing information
