## Supplementary material for "Refinement of the Classification of *DDX41* Variants Through Analysis of Aggregated Clinical Datasets": Table S5

### Sheet: Table S5
Table S5	Confusion matrices illustrating the performance of variant classification across different REVEL scores and AlphaMissense classifications. Each matrix compares the putative variant status (pathogenic [n=61] versus non-pathogenic [n=503], based on the presence of a single recurrent somatic variant) with the predicted classification from each method.
REVEL ≥0.70				Event = Pathogenic
	Predicted			Metrics
Actual	Non-pathogenic	Pathogenic		Sensitivity	0.328	PPV	0.256
Non-pathogenic	445	58		Specificity	0.885	NPV	0.916
Pathogenic	41	20		Accuracy	0.824
REVEL ≥0.64				Event = Pathogenic
	Predicted			Metrics
Actual	Non-pathogenic	Pathogenic		Sensitivity	0.393	PPV	0.267
Non-pathogenic	437	66		Specificity	0.869	NPV	0.922
Pathogenic	37	24		Accuracy	0.817
REVEL ≥0.33 (based on Youden index)				Event = Pathogenic
	Predicted			Metrics
Actual	Non-pathogenic	Pathogenic		Sensitivity	0.836	PPV	0.231
Non-pathogenic	333	170		Specificity	0.662	NPV	0.971
Pathogenic	10	51		Accuracy	0.681
AlphaMissense Score ≥0.91 (based on Youden index)				Event = Pathogenic
	Predicted			Metrics
Actual	Non-pathogenic	Pathogenic		Sensitivity	0.852	PPV	0.311
Non-pathogenic	388	115		Specificity	0.771	NPV	0.977
Pathogenic	9	52		Accuracy	0.78
AlphaMissense Class				Event = Pathogenic
	Predicted			Metrics
Actual	Non-pathogenic	Pathogenic		Sensitivity	0.967	PPV	0.219
Non-pathogenic	293	210		Specificity	0.583	NPV	0.993
Pathogenic	2	59		Accuracy	0.624
REVEL ≤0.30				Event = Non-pathogenic
	Predicted			Metrics
Actual	Non-pathogenic	Pathogenic		Sensitivity	0.634	PPV	0.973
Non-pathogenic	319	184		Specificity	0.852	NPV	0.22
Pathogenic	9	52		Accuracy	0.658
AlphaMissense Class				Event = Non-pathogenic
	Predicted			Metrics
Actual	Non-pathogenic	Pathogenic		Sensitivity	0.583	PPV	0.993
Non-pathogenic	293	210		Specificity	0.967	NPV	0.219
Pathogenic	2	59		Accuracy	0.624
